# The Metastatic Breast Cancer Project: leveraging patient-partnered research to expand the clinical and genomic landscape of metastatic breast cancer and accelerate discoveries

**DOI:** 10.1101/2023.06.07.23291117

**Authors:** Esha Jain, Jorge Gómez Tejeda Zañudo, Mary McGillicuddy, Daniel L. Abravanel, Beena S. Thomas, Dewey Kim, Sara Balch, John Navarro, Jakob H. Weiss, Tania G Hernandez, Michael Dunphy, Brett N. Tomson, Jorge Buendia-Buendia, Oyin Alao, Alyssa L. Damon, Simona Di Lascio, Shahrayz Shah, Ilan K. Small, Delia Sosa, Lauren Sterlin, Imani Boykin, Rachel E. Stoddard, Netsanet Tsegai, Ulcha F. Ulysse, Kolbe Phelps, Elizabeth Frank, Priti Kumari, Simone Maiwald, Katie Larkin, Sam Pollock, Andrew Zimmer, Parker S. Chastain, Taylor Cusher, Colleen Nguyen, Sarah Winnicki, Elana Anastasio, Eliezer M. Van Allen, Eric S. Lander, Todd R. Golub, Corrie A. Painter, Nikhil Wagle

## Abstract

Capturing the full complexity of the clinical experiences of metastatic breast cancer (MBC) patients treated in a variety of settings is needed to better understand this disease and develop new treatment modalities. Yet, challenges exist to establish and share a large MBC dataset that integrates genomic, clinical, and patient-reported data as it requires collecting information and samples from many geographically dispersed patients and institutions. We explored whether a patient-partnered research approach that uses online engagement could enable patients living across the United States and Canada to accelerate cancer research by sharing their samples, clinical information, and experiences. In collaboration with patients and patient advocates, the Metastatic Breast Cancer Project (MBCproject; www.mbcproject.org) was developed and launched in October 2015. As of March 2020, 3,246 MBC patients who received treatment at ∼1,700 institutions had consented for the MBCproject, providing patient-reported information via surveys, as well as access to medical records and biological samples. Through the collection and analysis of tumor and germline samples, medical records, and patient-reported data, the MBCproject generates and publicly releases clinically-annotated genomic data on primary and metastatic tumor specimens on a recurring basis.

Herein we describe the MBCproject cohort in detail and describe the clinico-genomic landscape of the MBCproject dataset. The complete dataset consists of whole exome sequencing (WES) for 379 tumors with matching germline from 301 patients, WES on germline samples from 377 patients, and transcriptome sequencing (RNA-seq) for 200 tumors from 141 patients, with clinical data from medical records and patient-reported information. A comparison of various clinical fields (diagnostic dates, tumor histology, tumor sites, treatments received) obtained from patient-reported data and the abstracted from medical records found a high degree of concordance, with multiple fields having over 90% concordance. Analysis of the somatic alterations in the 249 tumors taken after metastatic diagnosis found a significant enrichment of mutations in the cancer genes *TP53*, *PIK3CA*, *CDH1*, *PTEN, AKT1, NF1*, and *ESR1*, among others. Tumor evolutionary analysis of 14 patients with 3 or more samples identified oncogenic mutations in *ESR1*, *NF1*, and *TP53*, genes associated with MBC and/or resistance to endocrine therapy. Analysis of germline samples identified pathogenic variants in the cancer-associated genes *BRCA1, BRCA2*, *ATM,* and *PALB2*. Comparing the frequency of pathogenic variants in patients diagnosed before/at or after the age of 40 years old, we found that the presence of these variants in *BRCA1* or *BRCA2* was enriched in the younger group compared to the older group (9.2% vs 2.5%, p=0.0089; two-sided Fisher exact test). Transcriptome sequencing identified putatively oncogenic in-frame fusions in cancer genes such as *FANCD2*, *FGFR3*, *ESR1*, *BRAF* and *NCOR1*. Analysis of tumor’s intrinsic molecular subtype (research-based PAM50) found a depletion of the Luminal A subtype in MBCproject compared to The Cancer Genome Atlas, and a switch in molecular subtype in 15 out of 35 patients with 2 or more samples. A case study of a patient with sequencing data from 4 tumor biopsies obtained during the course of their metastatic disease is presented. An integrated analysis of the clinical and multi-omic data from this patient identified distinct drivers of resistance to endocrine therapy in each of these tumors.

The MBCproject clinico-genomic dataset is one of the largest available MBC patient cohorts This integrated dataset is poised for studying several understudied clinical cohorts (young women with breast cancer, *de novo* MBC), rare disease subtypes (e.g. lobular, metaplastic, extraordinary responders), biomarkers of response/resistance (e.g. CDK4/6 inhibitors), and real world patterns, among others, and will serve as an invaluable resource to accelerate discoveries.
