## Supplemental File 2 for "The Metastatic Breast Cancer Project: leveraging patient-partnered research to expand the clinical and genomic landscape of metastatic breast cancer and accelerate discoveries"

### Sheet: Pre-Diagnosis
VARIABLE NAME	VARIABLE DESCRIPTION	CHOICES
STUDY ID	MBC STUDY ID	MBCProject_XXXX
DCIS PRIOR INVASIVE DISEASE	IS THERE A HISTORY OF DCIS PRIOR TO INITIAL DIAGNOSIS OF INVASIVE DISEASE?	Y/N
DCIS PRIOR INVASIVE DISEASE DATE	WHEN?	DD/MM/YYYY or NA
LCIS PRIOR INVASIVE DISEASE	WAS THERE A DIAGNOSIS OF LCIS ONLY PRIOR TO INITIAL DIAGNOSIS OF INVASIVE DISEASE?	Y/N
LCIS PRIOR INVASIVE DISEASE DATE	WHEN?	DD/MM/YYYY or NA
SURGERY PRE-DIAGNOSIS DCIS	TREATMENT FOR PRE-DIAGNOSIS DCIS - SURGERY	Y/N or NA
SYSTEMICTX PRE-DIAGNOSIS DCIS	TREATMENT FOR PRE-DIAGNOSIS DCIS - SYSTEMIC	Y/N or NA
SURGERY PRE-DIAGNOSIS LCIS	TREATMENT FOR PRE-DIAGNOSIS LCIS - SURGERY	Y/N or NA
SYSTEMICTX PRE-DIAGNOSIS LCIS	TREATMENT FOR PRE-DIAGNOSIS LCIS - SYSTEMIC	Y/N or NA
PRIOR HISTORY OF INVASIVE BREAST CANCER (PRESUMED UNRELATED TO THIS CANCER)	PRIOR HISTORY OF INVASIVE BREAST CANCER (PRESUMED UNRELATED TO THIS CANCER)	Y/N
DATE INVASIVE BREAST CANCER (PRESUMED UNRELATED TO THIS CANCER)	WHEN?	DD/MM/YYYY or NA
SURGERY INVASIVE BREAST CANCER (PRESUMED UNRELATED TO THIS CANCER)	TREATMENT FOR INVASIVE BREAST CANCER (PRESUMED UNRELATED TO THIS CANCER) - SURGERY	Y/N or NA
SYSTEMICTX INVASIVE BREAST CANCER (PRESUMED UNRELATED TO THIS CANCER)	TREATMENT FOR INVASIVE BREAST CANCER (PRESUMED UNRELATED TO THIS CANCER)- SYSTEMIC	Y/N or NA

### Sheet: Diagnosis
VARIABLE NAME	VARIABLE DESCRIPTION	CHOICES
STUDY ID	MBC STUDY ID	MBCProject XXXX
DOB	DOB	MM/DD/YYYY
SEX	SEX	M/F
MENOPAUSAL STATUS AT DX	MENOPAUSAL STATUS AT DIAGNOSIS	PREMENOPAUSAL, PERIMENOPAUSAL, POSTMENOPAUSAL
DIAGNOSED BY SCREENING?	SCREENING MAMMOGRAM	Y/N
DX DATE	DATE OF THE DX BX OF PRIMARY CANCER	DD/MM/YYYY
DX STAGE	STAGE AT DX	1, 1A, 1B, 2,2A, 2B, 3, 3A, 3B, 3C, 4
AJCC STAGE USED	STAGING GUIDE	7TH EDITION
DX LOCATION	LOCATION OF DX BIOPSY	BREAST, REGIONAL LYMPH NODE - SPECIFY IF NAME KNOWN
DX SIDEDNESS	DX BIOPSY SIDEDNESS	LEFT, RIGHT, NA
DX TYPE	PROCEDURE USED TO OBTAIN DIAGNOSTIC SAMPLE	FNA , CORE, PUNCH, BIOPSY NOS, MASTECTOMY, EXCISION, RESECTION, LUMPECTOMY
DCIS DX BX	DCIS PRESENT IN DX BX	Y/N
LCIS DX BX	LCIS PRESENT IN DX BX	Y/N
DX HISTOLOGY	HISTOLOGY AT DIAGNOSIS	DCIS, LCIS, IDC (INCLUDES IDC NOS OR IDC NST), ILC, MIXED (SAME AS IDLC), MUCINOUS, MICROPAPILLARY, CARCINOMA NOS, IDC-METAPLASTIC, IDC-INFLAMMATORY, IDC-TUBULAR
DX GRADE	GRADE AT DIAGNOSIS	1, 2, 3, 1-2, 2-3
DX ER	ER STATUS AT DX	POSITIVE, NEGATIVE, POSITIVE LOW, NOT DONE
DX PERCENT ER	PERCENT ER AT DX	FREE TEXT
DX PR	PR STATUS AT DX	POSITIVE, NEGATIVE, POSITIVE LOW, NOT DONE
DX PERCENT PR	PERCENT PR AT DX	FREE TEXT
DX HER2 OVERALL	HER2 STATUS AT DIAGNOSIS	POSITIVE, NEGATIVE, EQUIVOCAL, N/A
DX HER2 IHC	HER2 IHC AT DIAGNOSIS	0, 1+, 2+, 3+, NOT DONE
DX HER2 FISH	HER2 FISH AT DIAGNOSIS	POSITIVE, NEGATIVE, EQUIVOCAL, NOT DONE
DX HER2 RATIO	HER2 RATIO AT DIAGNOSIS	FREE TEXT
DX HER2 COPY	HER2 COPY AT DIAGNOSIS	FREE TEXT
DX CEP17 COPY	CEP17 COPY AT DIAGNOSIS	FREE TEXT
SX STAGE	STAGE AT SURGERY	1, 1A, 1B, 2,2A, 2B, 3, 3A, 3B, 3C, 4
Regional LN Dissection/Excision Dx
Sentinel LN Dissection/Excision Dx
DCIS SX	DCIS PRESENT IN SX SAMPLE	Y/N
LCIS SX	LCIS PRESENT IN SX SAMPLE	Y/N
SX GRADE	GRADE AT SURGERY	1, 2, 3, 1-2, 2-3, NA
SX ER	ER STATUS AT SURGERY	POSITIVE, NEGATIVE, POSITIVE LOW, NOT DONE
SX PERCENT ER	PERCENT ER AT SURGERY	FREE TEXT
SX PR	PR STATUS AT SURGERY	POSITIVE, NEGATIVE, POSITIVE LOW, NOT DONE
SX PERCENT PR	PERCENT PR AT SURGERY	FREE TEXT
SX HER2 OVERALL	HER2 STATUS AT SURGERY	POSITIVE, NEGATIVE, EQUIVOCAL, N/A
SX HER2 IHC	HER2 IHC AT SURGERY	0, 1+, 2+, 3+, NOT DONE
SX HER2 FISH	HER2 FISH AT SURGERY	POSITIVE, NEGATIVE, EQUIVOCAL, NOT DONE
SX HER2 RATIO	HER2 RATIO AT SURGERY	FREE TEXT, NA
SX HER2 COPY	HER2 COPY AT SURGERY	FREE TEXT, NA
SX CEP17 COPY	CEP17 COPY AT SURGERY	FREE TEXT, NA
LOCAL RECURRENCE	LOCAL RECURRENCE	Y/N
LOCAL RECURRENCE DX DATE	DATE OF LOCAL/REGIONAL RECURRENCE	MM/DD/YYYY
LOCAL RECURRENCE LOCATION	LOCATION OF LOCAL RECURRENCE	LEFT BREAST, RIGHT BREAST, LEFT AXILLA, RIGHT AXILLA, REGIONAL LYMPH NODES (NAME SPECIFIED IF AVAILABLE), RIGHT CHEST WALL SKIN, RIGHT CHEST WALL NOS, RIGHT CHEST WALL [SPECIFY], LEFT CHEST WALL SKIN, LEFT CHEST WALL NOS, LEFT CHEST WALL [SPECIFY]
METS DX DATE	DATE OF METASTATIC BREAST CANCER DIAGNOSIS	FREE TEXT
METS SITES AT METS DX	METASTATIC SITES AT METS DIAGNOSIS - WITHIN 1 MONTH	ASCITES, ADRENAL GLAND, BONE (SPINE/VERTEBRAE INCLUDED AS BONE), BRAIN, BREAST (CONTRALATERAL), AXILLA (CONTRALATERAL), CHEST WALL (CONTRALATERAL), INTRA ABDOMINAL, LIVER, LUNG, DIST LYMPH NODE (NAME SPECIFIED IF AVAILABLE), OVARY, PLEURAL EFFUSION, SKIN, SOFT TISSUE, NO METS
METS SITES EVER	MET SITES AT THE TIME OF METS DIAGNOSIS (REPETITION OF THE FIELD ABOVE) + ANY OTHER SITES DISCOVERED THROUGH THE DISEASE COURSE	SAME CHOICES AS THE ABOVE FIELD AND ANY ADDITIONAL METS SITES
CLINGERMLINE TESTING	WHETHER PT HAD GERMLINE TESTING DONE	Y/N
CLINGERMLINE DATE	DATE OF TESTING	DD/MM/YYYY
GENETIC TESTING ASSAY	NAME OF GENETIC TESTING ASSAY IF AVAILABLE	NAME OF ASSAY
GERMLINE MUTKNOWN BRCA1	KNOWN GERMLINE MUTATIONS IN BRCA1	POSITIVE/NEGATIVE
GERMLINE MUTKNOWN BRCA2	KNOWN GERMLINE MUTATIONS IN BRCA1	POSITIVE/NEGATIVE
GERMLINE MUTKNOWN PALB2	KNOWN GERMLINE MUTATIONS IN PALB2	POSITIVE/NEGATIVE
GERMLINE MUTKNOWN OTHER	ANY OTHER KNOWN MUTATIONS	YES (IF YES, SPECIFY MUTATION), NO
DX PREGNANT	DIAGNOSED WHILE PREGNANT	Y/N
DX BREASTFEEDING	DIAGNOSED WHILE BREASTFEEDING	Y/N
NED AT ANY POINT	IS THE PATIENT NED AT ANY POINT AS STATED EXPLICITLY IN THE MR	Y/N

### Sheet: TNM
VARIABLE NAME	VARIABLE DESCRIPTION	CHOICES
STUDY ID	MBC STUDY ID	MBCProject XXXX
DATE	DATE TNM STAGE IS GIVEN	MM/DD/YYYY
TNM	TNM STAGE	FREE TEXT
NOTES	NOTES	FREE TEXT

### Sheet: SxBx
VARIABLE NAME	VARIABLE DESCRIPTION	CHOICES
STUDY ID	MBC STUDY ID	MBCProject xxxx
SxBx DATE	DATE OF PROCEDURE	MM/DD/YYYY
SxBx TYPE	TYPE OF PROCEDURE	CORE, FNA, SHAVE, PUNCH, LUMPECTOMY, MASTECTOMY, RESECTION, EXCISION, DISSECTION, BIOPSY NOS
LOCATION OF SxBx	LOCATION OF PROCEDURE	LEFT BREAST, RIGHT BREAST, LEFT BREAST SKIN, RIGHT BREAST SKIN, LEFT CHEST WALL, RIGHT CHEST WALL, LEFT CHEST WALL SKIN, RIGHT CHEST WALL SKIN, RIGHT AXILLA, LEFT AXILLA, BRAIN, LIVER, LUNG, BONE, SKIN, REGIONAL LYMPH NODE (SPECIFY NAME IN BRACKETS IF AVAILABLE, DISTANT LYMPH NODE (SPECIFY NAME IN BRACKETS IF AVAILABLE)
TUMOR SIZE	TUMOR SIZE	FREE TEXT
MARGIN POST Sx	MARGIN STATUS POST-SURGERY	POSITIVE, NEGATIVE, SUSPICIOUS, N/A
PATH RESULTS	PATH RESULTS	DCIS, LCIS, IDC (INCLUDES IDC NOS AND IDC NST), ILC, MIXED (SAME AS INVASIVE MAMMARY CARCINOMA, IDLC), MUCINOUS, MICROPAPILLARY, CARCINOMA NOS, IDC -METAPLASTIC, IDC -INFLAMMATORY, IDC -TUBULAR, LOCAL RECURRENCE, MBC, SUSPICIOUS, NED, BENIGN

### Sheet: TX
VARIABLE NAME	VARIABLE DESCRIPTION	CHOICES
STUDY ID	MBC STUDY ID	MBCProject XXXX
START DATE	START DAY OF TX	MM/DD/YYYY
STOP DATE	STOP DAY OF TX	MM/DD/YYYY
DRUG	NAME OF DRUG	FREE TEXT
MODE	SETTING IN WHICH DRUG WAS GIVEN	PRE-DX, NEOADJUVANT, ADJUVANT, METS, LOCAL RECURRENCE, OTHER CANCER
CLINICAL TRIAL	WHETHER DRUG WAS GIVEN AS PART OF A TRIAL	Y/N
TREATMENT RESPONSE	INITIAL RESPONSE TO GIVEN TREATMENT	RESPONSE, MIXED, STABLE, PROGRESSION, NED
DISCONTINUE REASON	REASON FOR DISCONTINUING MEDS AS FOUND IN NOTES	PROGRESSION, ADVERSE EFFECTS, SURGERY, FINISHED COURSE, NED, ON TX AT LAST DATE OF ENCOUNTER
ADVERSE EFFECTS	ADVERSE EFFECTS DIRECTLY RELATED TO TREATMENT	FREE TEXT

### Sheet: XRT
VARIABLE NAME	VARIABLE DESCRIPTION	CHOICES
STUDY ID	MBC STUDY ID	MBCProject XXXX
START DATE	START DATE OF XRT	MM/DD/YYYY
STOP DATE	STOP DATE OF XRT	MM/DD/YYYY
TYPE RADIOTHERAPY	TYPE OF XRT	XRT NOS, IMRT, PROTON BEAM, EBXRT, PRIMARY EBRT, IODINE BOOST SEED IMPLANT, SALVAGE XRT, SRS
LOCATION	LOCATION OF XRT	LEFT BRAST, RIGHT BREAST, LEFT CHEST WALL, RIGHT CHEST WALL, RIGHT AXILLA, LEFT AXILLA, REGIONAL LYMPH NODE, DISTANT LYMPH NODE, BRAIN, LUNG, LIVER, BONE
MODE	SETTING IN WHICH XRT WAS GIVEN	PRE-DX, NEOADJUVANT, ADJUVANT, MET, LOCAL RECURRENCE, OTHER CANCER
CLINICAL TRIAL	WHETHER XRT WAS GIVEN AS PART OF A TRIAL	Y/N

### Sheet: Other Cancers
VARIABLE NAME	VARIABLE DESCRIPTION	CHOICES
STUDY ID	MBC STUDY ID	MBCProject XXXX
OTHER CANCERS	NAME OF ANY ADDITIONAL CANCERS	FREE TEXT
SITE OF OTHER CANCERS	LOCATION OF OTHER CANCERS	FREE TEXT
DATE OF OTHER CANCERS	DATE OTHER CANCER WAS DIAGNOSED (BY DATE OF DIAGNOSTIC BIOPSY WHEN POSSIBLE)	MM/DD/YYYY

### Sheet: Genomic Tests
VARIABLE NAME	VARIABLE DESCRIPTION	CHOICES	***'NOT FOUND IN RECORD' choice for all fields. 'Other' choice for all fields except date fields - All 'other' need to be specified in brackets
ONCOTYPE SCORE	-	FREE TEXT
SPECIMEN USED	-	FREE TEXT
DATE	-	MM/DD/YYYY
MAMMAPRINT SCORE	-	FREE TEXT
SPECIMEN USED	-	FREE TEXT
DATE	-	MM/DD/YYYY
PROSIGNA SCORE	-	FREE TEXT
SPECIMEN USED	-	FREE TEXT
DATE	-	MM/DD/YYYY

### Sheet: Notes
Notes
This reflects the version of the MBCproject data dictionary from May 2022. Not all fields reflected in this data dictionary have been abstracted for all patiented included in the released dataset.
NOT FOUND IN RECORD” is a choice for all fields. ‘Other’ is a choice for all fields except date fields and need to be specified in brackets
Fields with PHI data are not released and selected fields are not yet released.
